# HCG22 as a Non-Invasive Saliva-Based lncRNA Diagnostic Marker for Oral Cancer: Evidence from an Indian Clinical Study

**DOI:** 10.1101/2025.07.30.25332447

**Authors:** Pandikannan Krishnamoorthy, Athira S Raj, Shrinkhla Singh, Akanksha Bhattacharya, Madhavan Parthasarathy, Kushal Junghare, Nilanjana Das, Ganakalyan Behera, Ashok Kumar, Vikas Gupta, Himanshu Kumar

## Abstract

**Background:** Early diagnosis of oral squamous cell carcinoma (OSCC) is limited by the lack of reliable non-invasive biomarker candidates. Long non-coding RNAs (lncRNAs) in saliva are promising non-invasive candidates due to their stability and presence across the body fluids. This study aims to discover detectable OSCC-associated lncRNAs in saliva and validate them in an Indian OSCC clinical cohort.

**Methods:** Discovery datasets comprising tissue OSCC samples (PRJNA327548, PRJNA775998, PRJNA947509, and PRJNA1031181) and healthy saliva (PRJNA985624) were analyzed using an lncRNA-focused pipeline. Robust lncRNAs consistently dysregulated in OSCC were intersected with the highly expressed lncRNAs in saliva. Clinical validation was performed through RT-PCR in tissue and saliva derived from the Indian OSCC cohort. Diagnostic potential was estimated through ROC analysis. TCGA-OSCC data were analyzed to identify prognostic relevance.

**Results:** Four robust lncRNAs were identified to be dysregulated in OSCC and have higher expression in saliva samples. Among them, HCG22 was amplified consistently in all the saliva samples and downregulated in tissue and saliva samples of OSCC patients compared to the control. Diagnostic performance was high (AUROC = 0.86 in tissues; 0.76 in saliva) in the Indian OSCC clinical cohort. Survival analysis based on TCGA-OSCC data identified a lower HCG22 association with advanced tumor stages and poorer survival.

**Conclusion:** HCG22 is a promising non-invasive salivary lncRNA with diagnostic potential for OSCC detection and prognosis.
