## Supplementary Information S2 for "HCG22 as a Non-Invasive Saliva-Based lncRNA Diagnostic Marker for Oral Cancer: Evidence from an Indian Clinical Study"

lncRNA	pvalue	padj	Significant
LINC00970	4.03369138245865E-09	0.000138496764972107	TRUE
ENSG00000250999	7.77329263826635E-09	0.000138496764972107	TRUE
ENSG00000290524	1.15909807207589E-08	0.000138496764972107	TRUE
RPSAP52	1.83478530610796E-08	0.00015834406988482	TRUE
HTR7P1	2.20867139827066E-08	0.00015834406988482	TRUE
DUXAP10	3.76180267608794E-08	0.000224742631211747	TRUE
ENSG00000308247	5.16587185981465E-08	0.000231346722072981	TRUE
ENSG00000290226	5.60474189500201E-08	0.000231346722072981	TRUE
ENSG00000264545	5.83824178382618E-08	0.000231346722072981	TRUE
C5orf34-AS1	6.45390621193384E-08	0.000231346722072981	TRUE
ENSG00000242590	7.470635090345E-08	0.000243447623135006	TRUE
LINC00392	9.16329244832117E-08	0.000273722817585434	TRUE
GAS1RR	1.12297247567554E-07	0.000309646702792811	TRUE
LINC02582	1.34049174518365E-07	0.000337536549079468	TRUE
ENSG00000291029	1.41957257514179E-07	0.000337536549079468	TRUE
DUXAP8	1.55084762656907E-07	0.000337536549079468	TRUE
ENSG00000299829	1.60077033263152E-07	0.000337536549079468	TRUE
ENSG00000307083	1.77137521619817E-07	0.000352759533332441	TRUE
ENSG00000293838	1.9406343696297E-07	0.0003661262084934	TRUE
ENSG00000289316	2.09071259554409E-07	0.000374718418499367	TRUE
ENSG00000309375	2.28210828908594E-07	0.000389545017764641	TRUE
ENSG00000258964	2.4688288329652E-07	0.000396438785251964	TRUE
ENSG00000290597	2.760588783463E-07	0.000396438785251964	TRUE
ENSG00000310118	2.83740058434476E-07	0.000396438785251964	TRUE
ENSG00000287929	2.95560990306201E-07	0.000396438785251964	TRUE
NNT-AS1	3.0671737776359E-07	0.000396438785251964	TRUE
C1RL-AS1	3.28890973115767E-07	0.000396438785251964	TRUE
DUXAP9	3.28890973115767E-07	0.000396438785251964	TRUE
ENSG00000293279	3.33247085635154E-07	0.000396438785251964	TRUE
ENSG00000221857	3.46647651400864E-07	0.000396438785251964	TRUE
ENSG00000301348	3.51105672188254E-07	0.000396438785251964	TRUE
ENSG00000244675	3.57143933597504E-07	0.000396438785251964	TRUE
FLRT2-AS1	3.6496345236051E-07	0.000396438785251964	TRUE
C10orf55	4.09005650185891E-07	0.000431212251075396	TRUE
SNHG15	4.70944258936462E-07	0.000482327654452469	TRUE
ENSG00000293293	4.88198454596226E-07	0.000486110050096009	TRUE
ENSG00000294977	5.549974944008E-07	0.000537687572548408	TRUE
AOC4P	5.71779133142445E-07	0.000539368284384845	TRUE
ENSG00000272622	6.29636703699575E-07	0.000577796389065523	TRUE
LINC00668	6.44754102622913E-07	0.000577796389065523	TRUE
ENSG00000291030	6.61988398947647E-07	0.000578771613382374	TRUE
ENSG00000291280	7.9674358379711E-07	0.000666724258295112	TRUE
ENSG00000293560	7.99786394763427E-07	0.000666724258295112	TRUE
LINC02454	9.10289149182812E-07	0.00072885480709694	TRUE
CASC9	9.14982601109254E-07	0.00072885480709694	TRUE
MIR29B2CHG	9.82446149625033E-07	0.000764429617327755	TRUE
ENSG00000293855	1.00229292011395E-06	0.000764429617327755	TRUE
ENSG00000290941	1.02752247126952E-06	0.000767345218856815	TRUE
CES1P1	1.0741324191393E-06	0.000785782667274844	TRUE
LINC00958	1.11687877127366E-06	0.000800712728701513	TRUE
ENSG00000258711	1.19221467591685E-06	0.000807220552046903	TRUE
ENSG00000249001	1.20618613991609E-06	0.000807220552046903	TRUE
TMEM44-AS2	1.21194014826701E-06	0.000807220552046903	TRUE
MYOSLID	1.21603274592793E-06	0.000807220552046903	TRUE
PRSS23-AS1	1.25871657322076E-06	0.000820362805157664	TRUE
ENSG00000259807	1.31447350591361E-06	0.000841403880231774	TRUE
ENSG00000303580	1.36562377663669E-06	0.000858809647321381	TRUE
PLAC9P1	1.43971076886424E-06	0.000889790900357025	TRUE
ENSG00000304075	1.48617609794745E-06	0.000897261164902708	TRUE
TNS2-AS1	1.5200476982945E-06	0.000897261164902708	TRUE
ENSG00000307192	1.52689089602927E-06	0.000897261164902708	TRUE
ENSG00000306378	1.61082436770753E-06	0.000918305243683308	TRUE
FAM138B	1.61797166397208E-06	0.000918305243683308	TRUE
HCG22	1.63955631299815E-06	0.000918305243683308	TRUE
ENSG00000309023	1.76597712745115E-06	0.000969605078383207	TRUE
ENSG00000293636	1.80451312611182E-06	0.000969605078383207	TRUE
ENSG00000093100	1.81229538167926E-06	0.000969605078383207	TRUE
ZFPM2-AS1	1.88683393531155E-06	0.000994638959487909	TRUE
ENSG00000299000	2.25290635799668E-06	0.00117040117838767	TRUE
ENSG00000293168	2.36506307208095E-06	0.00121111501259734	TRUE
ENSG00000288928	2.48135620251051E-06	0.00123537075604433	TRUE
ENSG00000297681	2.48135620251051E-06	0.00123537075604433	TRUE
ENSG00000293643	2.5652292880269E-06	0.00125638899669364	TRUE
ENSG00000293390	2.63269263115459E-06	0.00125638899669364	TRUE
ENSG00000297848	2.64486059339432E-06	0.00125638899669364	TRUE
ENSG00000302775	2.66377179458564E-06	0.00125638899669364	TRUE
FHL1P1	2.70563774018048E-06	0.00125956221343519	TRUE
ENSG00000259087	2.89359317956328E-06	0.00132979155275161	TRUE
ENSG00000233967	2.98992044589104E-06	0.0013566669405495	TRUE
ENSG00000298831	3.03556726136214E-06	0.00136016180063484	TRUE
ENSG00000291233	3.19945739204183E-06	0.00141589814413742	TRUE
RAET1K	3.247478427716E-06	0.00141699281129561	TRUE
NOP14-AS1	3.29514708184105E-06	0.00141699281129561	TRUE
LINC02832	3.32052101067988E-06	0.00141699281129561	TRUE
ENSG00000253389	3.58590879393603E-06	0.00150552700792111	TRUE
RNF217-AS1	3.61198802324431E-06	0.00150552700792111	TRUE
ENSG00000287126	3.67780843621682E-06	0.0015153416230417	TRUE
ENSG00000289161	3.99224172124455E-06	0.00161066809250404	TRUE
ENSG00000293076	4.02050526916598E-06	0.00161066809250404	TRUE
ENSG00000291096	4.04396943383818E-06	0.00161066809250404	TRUE
ENSG00000285314	4.120610882336E-06	0.0016176007977609	TRUE
ENSG00000290950	4.15162844931101E-06	0.0016176007977609	TRUE
LINC03016	4.26684734967685E-06	0.00164379828210885	TRUE
ENSG00000290581	4.31666747330795E-06	0.00164379828210885	TRUE
ENSG00000287374	4.35643689115495E-06	0.00164379828210885	TRUE
ENSG00000289064	4.4169420535408E-06	0.00164926775886691	TRUE
ENSG00000295842	4.50887879083428E-06	0.00166623988800253	TRUE
ATP2C2-AS1	4.64946562183097E-06	0.00170066066000156	TRUE
ENSG00000289479	4.69705038363638E-06	0.00170071179850333	TRUE
ENSG00000308695	4.9570341187611E-06	0.00177110287645872	TRUE
ENSG00000287721	4.99027480115858E-06	0.00177110287645872	TRUE
LINC01518	5.17609683961415E-06	0.0017949232147988	TRUE
ENSG00000290441	5.19324331550469E-06	0.0017949232147988	TRUE
ENSG00000307929	5.2076107331104E-06	0.0017949232147988	TRUE
LINC00460	5.27100662605648E-06	0.00179947146207258	TRUE
ENSG00000305690	5.47342372369727E-06	0.00185094666792125	TRUE
MIR31HG	5.52972589598419E-06	0.00185250985483598	TRUE
ENSG00000309441	5.69088445836592E-06	0.00188464570622644	TRUE
ENSG00000307615	5.74624733717758E-06	0.00188464570622644	TRUE
CCT6P3	5.78337967095097E-06	0.00188464570622644	TRUE
ENSG00000293102	5.87699783729363E-06	0.00188699009619745	TRUE
PGAM1P5	5.89585702098182E-06	0.00188699009619745	TRUE
ENSG00000309745	5.99083468415664E-06	0.00190042000078123	TRUE
ENSG00000280339	6.04836929853626E-06	0.00190184075329238	TRUE
ENSG00000276170	6.14518000999348E-06	0.00191547932728892	TRUE
ZNF710-AS1	6.20382147161289E-06	0.00191708779716755	TRUE
ENSG00000272106	6.28266174089759E-06	0.00192485720311295	TRUE
NPY6R	6.48304994548699E-06	0.00196941871479599	TRUE
ENSG00000288887	6.56453268465145E-06	0.00197741376986568	TRUE
ENSG00000293574	6.66746341886932E-06	0.00199168244760658	TRUE
ENSG00000305264	6.95065862072674E-06	0.00203521568675256	TRUE
ENSG00000248973	6.96211393825906E-06	0.00203521568675256	TRUE
PGM5P2	6.98352757547746E-06	0.00203521568675256	TRUE
ENSG00000294870	7.55782990038468E-06	0.00214857856451255	TRUE
FAM169BP	7.58060300636599E-06	0.00214857856451255	TRUE
ENSG00000297680	7.62630357333919E-06	0.00214857856451255	TRUE
ENSG00000301385	7.62630357333919E-06	0.00214857856451255	TRUE
LNCTSI	7.67221046302535E-06	0.00214857856451255	TRUE
HOXA11-AS	7.74145900926093E-06	0.00215116542361215	TRUE
UBA6-DT	7.97567727284302E-06	0.00219920098094101	TRUE
LINC00882	8.16258722306183E-06	0.00223355802746469	TRUE
GTF3C2-AS2	8.28805878965509E-06	0.00225071026798467	TRUE
ENSG00000279946	8.58447292046226E-06	0.00231367681433752	TRUE
ENSG00000290037	8.73562655455157E-06	0.00233684529458549	TRUE
ENSG00000289356	8.99197423825956E-06	0.00238079247421735	TRUE
ENSG00000303121	9.03274497833954E-06	0.00238079247421735	TRUE
ENSG00000296642	9.17474536975128E-06	0.00238317335162394	TRUE
ENSG00000279168	9.17474536975128E-06	0.00238317335162394	TRUE
ENSG00000305967	9.49453236483285E-06	0.0024484964543151	TRUE
ENSG00000300501	1.01024359267838E-05	0.00258665655879636	TRUE
ENSG00000293559	1.05822352439821E-05	0.00269028939401265	TRUE
HLA-H	1.07687093390305E-05	0.00271777566065529	TRUE
LINC01160	1.08887545027793E-05	0.00271777566065529	TRUE
ENSG00000295221	1.0917806593047E-05	0.00271777566065529	TRUE
CIBAR1P2	1.13127067263224E-05	0.00277750195419009	TRUE
ENSG00000280206	1.13127067263224E-05	0.00277750195419009	TRUE
ENSG00000250874	1.14363417179893E-05	0.00278875581784385	TRUE
CYP4F29P	1.1662883133932E-05	0.0028247818163441	TRUE
LINC02676	1.22852987817537E-05	0.00295556255121305	TRUE
KLF3-AS1	1.26285953271636E-05	0.00299017764627876	TRUE
AZGP1P1	1.27377913181529E-05	0.00299017764627876	TRUE
ENSG00000279583	1.27628516398106E-05	0.00299017764627876	TRUE
ENSG00000299531	1.27628516398106E-05	0.00299017764627876	TRUE
ENSG00000271894	1.37328568729821E-05	0.00319654537317479	TRUE
ENSG00000307172	1.3947708444824E-05	0.00322151741092555	TRUE
LINC02043	1.40198827234387E-05	0.00322151741092555	TRUE
LINC02989	1.44085981290141E-05	0.00327646444094933	TRUE
BBOX1-AS1	1.45332211714262E-05	0.00327646444094933	TRUE
ENSG00000273004	1.45332211714262E-05	0.00327646444094933	TRUE
ENSG00000261606	1.55621444835786E-05	0.00348650394473975	TRUE
ENSG00000301562	1.61168199161632E-05	0.00358399217734785	TRUE
LINC02994	1.61972530472117E-05	0.00358399217734785	TRUE
ENSG00000286045	1.63184667605349E-05	0.00358866110121556	TRUE
ENSG00000290981	1.66257721415964E-05	0.00363394773285162	TRUE
ENSG00000289576	1.67687461000525E-05	0.00364298468304535	TRUE
ENSG00000262198	1.69764704271386E-05	0.0036618938931336	TRUE
ENSG00000228863	1.70600982021233E-05	0.0036618938931336	TRUE
ENSG00000289504	1.74593432584021E-05	0.00371729114826011	TRUE
ENSG00000287042	1.75255873474295E-05	0.00371729114826011	TRUE
GASAL1	0.0000176541756488	0.00372253870768755	TRUE
ZNF667-AS1	1.78267258702467E-05	0.00373694044178282	TRUE
ENSG00000306461	1.81317286235407E-05	0.00376486406373667	TRUE
ENSG00000229732	1.83962601147056E-05	0.00376486406373667	TRUE
NDUFA6-DT	1.83962601147056E-05	0.00376486406373667	TRUE
MIR503HG	1.84664185238675E-05	0.00376486406373667	TRUE
LINC02574	1.84850771415961E-05	0.00376486406373667	TRUE
LINC03046	1.87534586285068E-05	0.00379794620337546	TRUE
ALOX12P2	1.88887400183133E-05	0.00380385266683403	TRUE
CERNA2	1.92072423190359E-05	0.00383457363043237	TRUE
ENSG00000289850	1.93449692298671E-05	0.00383457363043237	TRUE
ENSG00000290457	1.9483435501807E-05	0.00383457363043237	TRUE
LINC02577	1.9483435501807E-05	0.00383457363043237	TRUE
ENSG00000308825	1.95761584101189E-05	0.00383457363043237	TRUE
ENSG00000272476	2.04736239839245E-05	0.00398857350721607	TRUE
CYTOR	2.10561211221456E-05	0.0040798795553753	TRUE
ENSG00000297566	2.1501083957518E-05	0.00414369814807092	TRUE
ENSG00000286966	2.18520125047439E-05	0.00417615311450669	TRUE
WTAPP1	2.19024935983724E-05	0.00417615311450669	TRUE
ENSG00000285819	2.23094976987565E-05	0.00423125002386045	TRUE
PCBP1-AS1	2.36715247091339E-05	0.0044314649229156	TRUE
ENSG00000295606	2.3736016994917E-05	0.0044314649229156	TRUE
LINC02779	2.3736016994917E-05	0.0044314649229156	TRUE
GFOD3P	2.39944970721315E-05	0.00445651161682707	TRUE
CADM3-AS1	2.42593372654898E-05	0.00448247527638529	TRUE
MIR4435-2HG	2.53288718964337E-05	0.00463720325482261	TRUE
ENSG00000303859	2.54323920588306E-05	0.00463720325482261	TRUE
LINC01929	2.55101188912849E-05	0.00463720325482261	TRUE
ENSG00000291277	2.58751948876567E-05	0.00463720325482261	TRUE
ENSG00000310496	2.59448674909073E-05	0.00463720325482261	TRUE
ENSG00000298104	2.60022834966062E-05	0.00463720325482261	TRUE
ENSG00000250697	2.60022834966062E-05	0.00463720325482261	TRUE
ENSG00000298324	2.63487833320061E-05	0.00467573508573808	TRUE
ENSG00000300523	2.66401688223771E-05	0.00470415513106862	TRUE
FAM66A	2.69339644339404E-05	0.00471764754325528	TRUE
ENSG00000293333	2.71114041709141E-05	0.00471764754325528	TRUE
MEF2C-AS1	2.71114041709141E-05	0.00471764754325528	TRUE
ENSG00000300793	2.72897191910029E-05	0.00472573562377146	TRUE
ENSG00000259976	2.77695269423962E-05	0.00478570414796699	TRUE
ENSG00000287670	2.83680083163766E-05	0.0048654527565016	TRUE
ENSG00000291264	2.86243813215879E-05	0.00488604558501733	TRUE
ENSG00000295970	2.90591349648167E-05	0.00493674763956787	TRUE
ENSG00000289275	2.95180609637404E-05	0.00499105855333131	TRUE
ANKRD20A5P	2.98403181870876E-05	0.00502061168442799	TRUE
ZNF584-DT	3.0328600588543E-05	0.00502061168442799	TRUE
ENSG00000248112	3.0328600588543E-05	0.00502061168442799	TRUE
CAVIN2-AS1	3.03931466696667E-05	0.00502061168442799	TRUE
ENSG00000290377	3.03931466696667E-05	0.00502061168442799	TRUE
SNHG26	3.05874031808558E-05	0.00502952318541724	TRUE
ENSG00000293143	3.15062742068388E-05	0.0051551781333801	TRUE
ENSG00000302906	3.16392118881778E-05	0.0051551781333801	TRUE
OGFRP1	3.19063488711214E-05	0.00517518091237203	TRUE
CTSL3P	3.23102216810494E-05	0.00521708201071576	TRUE
ENSG00000290612	3.32694023168816E-05	0.00534786993475757	TRUE
ENSG00000290999	3.37540335580259E-05	0.00540154949518302	TRUE
ENSG00000306177	3.43165886767014E-05	0.00546545538043283	TRUE
ENSG00000298591	3.44583193655587E-05	0.00546545538043283	TRUE
ENSG00000295252	3.48145668000778E-05	0.00549763419169863	TRUE
ZSCAN2-AS1	3.50296368437625E-05	0.00550733492237505	TRUE
MIR2052HG	3.52457018124365E-05	0.00551710666885851	TRUE
ENSG00000236347	3.54840933312768E-05	0.00553027308501282	TRUE
ENSG00000288895	3.58998969285552E-05	0.00557085586710386	TRUE
LINC02256	3.62672502644256E-05	0.00560360281456293	TRUE
ENSG00000299257	3.86081618400297E-05	0.00593802491112883	TRUE
ENSG00000243081	3.87629813425249E-05	0.00593802491112883	TRUE
BCRP3	4.00183612756802E-05	0.00610091566648156	TRUE
ENSG00000228541	4.02570980413092E-05	0.00610091566648156	TRUE
ENSG00000304997	4.03369138245865E-05	0.00610091566648156	TRUE
GBP1P1	4.11416155105128E-05	0.00619648046046152	TRUE
CHROMR	4.1630179566928E-05	0.00624383019563223	TRUE
ENSG00000291124	4.1948107471167E-05	0.00626529941838105	TRUE
ENSG00000304802	4.24541066930658E-05	0.00630918936588709	TRUE
ENSG00000266340	4.26203487133703E-05	0.00630918936588709	TRUE
SNHG1	4.27870784849353E-05	0.00630918936588709	TRUE
ENSG00000307773	4.29675534750218E-05	0.00630918936588709	TRUE
ENSG00000260899	4.31220050951944E-05	0.00630918936588709	TRUE
SAMD4A-AS1	4.3797753329755E-05	0.00637235826695	TRUE
MIR133A1HG	4.40033245822738E-05	0.00637235826695	TRUE
ENSG00000287853	4.41385902707058E-05	0.00637235826695	TRUE
RRP7BP	4.42648331325824E-05	0.00637235826695	TRUE
DBET	4.47398370392818E-05	0.00641497679404038	TRUE
LUARIS	4.50861524987161E-05	0.00643887738035449	TRUE
ENSG00000293586	4.58727108848029E-05	0.00652521108879621	TRUE
ENSG00000287826	4.64027704144254E-05	0.00657452058606914	TRUE
PPIEL	4.89373708458475E-05	0.00690424150555035	TRUE
DLEU1	4.91501022221687E-05	0.00690424150555035	TRUE
LINC01405	4.93077561072613E-05	0.00690424150555035	TRUE
FAM245A	5.04076162201231E-05	0.00703078370049234	TRUE
HNRNPKP3	5.10958788797844E-05	0.00707088425248324	TRUE
ENSG00000296390	5.11913182726692E-05	0.00707088425248324	TRUE
ESRG	5.12868913029527E-05	0.00707088425248324	TRUE
ENSG00000271590	5.15744134653945E-05	0.00708328132214762	TRUE
ENSG00000261061	5.29322003905464E-05	0.00724201395114323	TRUE
KLRK1-AS1	5.37200149557027E-05	0.00732185420571147	TRUE
ENSG00000274090	5.40809644174208E-05	0.00734312973676843	TRUE
CYP4F35P	5.43556453571341E-05	0.00735257533385596	TRUE
ENSG00000260693	5.56263079550964E-05	0.00749616780059543	TRUE
ENSG00000299953	5.67528809835907E-05	0.00759090959603653	TRUE
ENSG00000288062	5.67528809835907E-05	0.00759090959603653	TRUE
WDFY3-AS2	5.72705778020072E-05	0.00763167707022584	TRUE
ENSG00000308810	5.86331675468703E-05	0.00775498360027225	TRUE
LINC01994	5.86331675468703E-05	0.00775498360027225	TRUE
ENSG00000255031	5.88449349794692E-05	0.00775498360027225	TRUE
ENSG00000290835	5.99123895962766E-05	0.0078453812779862	TRUE
ENSG00000309173	5.99686009643536E-05	0.0078453812779862	TRUE
ENSG00000305887	6.07767563744587E-05	0.00792174541641558	TRUE
ENSG00000234286	6.09943015937817E-05	0.00792174541641558	TRUE
HOXA10-AS	6.16504423712358E-05	0.0079780568853405	TRUE
ENSG00000305735	6.24226147539309E-05	0.00803408162660068	TRUE
MSC-AS1	6.25335143308799E-05	0.00803408162660068	TRUE
LINC01882	6.27557567217595E-05	0.00803408162660068	TRUE
EMICERI	6.48754398468328E-05	0.00827588973932231	TRUE
ENSG00000257900	6.53543485879509E-05	0.00830716038782755	TRUE
ENSG00000309829	6.55840648818612E-05	0.00830716038782755	TRUE
ENSG00000293349	6.69751058151546E-05	0.00845325148463742	TRUE
LINC00857	6.72090797612471E-05	0.00845325148463742	TRUE
ENSG00000260834	6.90451260705793E-05	0.00864584234933446	TRUE
ARHGAP11B-DT	6.92226958170783E-05	0.00864584234933446	TRUE
ENSG00000297685	6.98234533805492E-05	0.00869059552041378	TRUE
SLC2A1-DT	7.01065287425895E-05	0.00869563539552548	TRUE
ENSG00000267520	7.04627217190978E-05	0.00870541332515319	TRUE
ENSG00000305624	7.06710728566529E-05	0.00870541332515319	TRUE
ENSG00000302565	7.15263862483883E-05	0.00878059877212235	TRUE
RBFADN	7.33853247813382E-05	0.00897805580925545	TRUE
MIR99AHG	7.40129485334199E-05	0.00902404133717337	TRUE
APOC1P1	7.55762558880131E-05	0.00916675721299947	TRUE
ENSG00000296899	7.59199914794723E-05	0.00916675721299947	TRUE
ENSG00000297456	7.5950646997178E-05	0.00916675721299947	TRUE
ENSG00000223774	7.63057793535139E-05	0.00917871465337603	TRUE
ENSG00000302344	7.74719684042331E-05	0.00928469238579611	TRUE
ENSG00000259675	7.77329263826635E-05	0.00928469238579611	TRUE
ENSG00000295976	7.79945430682662E-05	0.00928469238579611	TRUE
ENSG00000290979	7.82228728591873E-05	0.00928469238579611	TRUE
SYNM-AS2	7.94452587695618E-05	0.00939866252757001	TRUE
LINC03124	8.05129667266792E-05	0.00947829153955869	TRUE
NR2F2-AS1	8.06471829371589E-05	0.00947829153955869	TRUE
FLJ43315	8.11616690353106E-05	0.00950758558248282	TRUE
LINC01572	8.17151068408684E-05	0.00954123687237058	TRUE
ENSG00000309724	8.29546361819672E-05	0.0096391974051822	TRUE
ENSG00000263917	8.30918930480751E-05	0.0096391974051822	TRUE
ENSG00000287692	8.39190146042161E-05	0.00970374515323462	TRUE
WAC-AS1	8.48917771315159E-05	0.00973813628053031	TRUE
ENSG00000184441	8.48917771315159E-05	0.00973813628053031	TRUE
ENSG00000309986	8.50314304470788E-05	0.00973813628053031	TRUE
ENSG00000273639	8.64374598635308E-05	0.00985241711570602	TRUE
FAM245B	8.65790155511744E-05	0.00985241711570602	TRUE
