## Supplementary Information S3 for "HCG22 as a Non-Invasive Saliva-Based lncRNA Diagnostic Marker for Oral Cancer: Evidence from an Indian Clinical Study"

lncRNA	Median	Minimum	Category	Maximum
ENSG00000294255	17.7686142247147	15.9956744275853	Highly Expressed & Consistent (Median > 8, Min > 5, ≥45 samples >5)	19.2384083532892
ENSG00000282885	16.7788319373712	15.1742463638386	Highly Expressed & Consistent (Median > 8, Min > 5, ≥45 samples >5)	18.539478528306
ENSG00000289901	16.6396755580355	14.82613725489	Highly Expressed & Consistent (Median > 8, Min > 5, ≥45 samples >5)	19.2570299352532
MALAT1	15.6021517859325	13.7574480553172	Highly Expressed & Consistent (Median > 8, Min > 5, ≥45 samples >5)	17.0395540932745
ENSG00000276232	13.9962995648902	12.1121833502843	Highly Expressed & Consistent (Median > 8, Min > 5, ≥45 samples >5)	16.6724922272815
ENSG00000259001	13.9617251415346	11.779092800183	Highly Expressed & Consistent (Median > 8, Min > 5, ≥45 samples >5)	15.4729963087123
LINC01766	13.3450096106281	11.2048561308972	Highly Expressed & Consistent (Median > 8, Min > 5, ≥45 samples >5)	14.9756825400871
ENSG00000262202	13.3165976818969	9.46015527041649	Highly Expressed & Consistent (Median > 8, Min > 5, ≥45 samples >5)	15.9080617352389
NEAT1	13.2567979953119	11.8218458487115	Highly Expressed & Consistent (Median > 8, Min > 5, ≥45 samples >5)	14.3793713357435
ENSG00000303858	12.2329966008619	10.4102877940408	Highly Expressed & Consistent (Median > 8, Min > 5, ≥45 samples >5)	14.5853971195115
ENSG00000279337	11.9850856949935	9.65669431280993	Highly Expressed & Consistent (Median > 8, Min > 5, ≥45 samples >5)	13.3476383267785
ENSG00000283411	11.8307224548885	10.0432465962274	Highly Expressed & Consistent (Median > 8, Min > 5, ≥45 samples >5)	13.729552499511
ENSG00000259002	11.7756587187583	9.60735902309527	Highly Expressed & Consistent (Median > 8, Min > 5, ≥45 samples >5)	13.9467539822466
ENSG00000293060	11.6878765404837	9.07899615014533	Highly Expressed & Consistent (Median > 8, Min > 5, ≥45 samples >5)	13.2813685826091
LINC01002	11.3241873731574	8.43295916098266	Highly Expressed & Consistent (Median > 8, Min > 5, ≥45 samples >5)	13.2516047174822
ENSG00000282993	11.0060249562537	8.72383579766663	Highly Expressed & Consistent (Median > 8, Min > 5, ≥45 samples >5)	12.9463621431768
FAM25BP	10.8728205394782	8.2054097762716	Highly Expressed & Consistent (Median > 8, Min > 5, ≥45 samples >5)	11.9372608581187
ENSG00000289006	10.7514344335831	8.39523556630318	Highly Expressed & Consistent (Median > 8, Min > 5, ≥45 samples >5)	12.5282765008496
LINC02487	10.6430956865862	8.26533349776151	Highly Expressed & Consistent (Median > 8, Min > 5, ≥45 samples >5)	12.0168041566432
MIR663AHG	10.5889631325629	8.19853180682037	Highly Expressed & Consistent (Median > 8, Min > 5, ≥45 samples >5)	12.8439661567819
MUC20-OT1	10.5335239195036	8.03742911212472	Highly Expressed & Consistent (Median > 8, Min > 5, ≥45 samples >5)	12.4749865634629
ENSG00000249007	10.5103297981712	8.15915157023204	Highly Expressed & Consistent (Median > 8, Min > 5, ≥45 samples >5)	12.1074260455584
ENSG00000293669	10.4255590322401	8.04394177448559	Highly Expressed & Consistent (Median > 8, Min > 5, ≥45 samples >5)	11.5215914837003
ENSG00000301592	10.4037958845031	6.02059131699982	Highly Expressed & Consistent (Median > 8, Min > 5, ≥45 samples >5)	13.8872234596276
ENSG00000293619	10.2318580901826	7.36838681544012	Highly Expressed & Consistent (Median > 8, Min > 5, ≥45 samples >5)	11.7773207697264
ENSG00000291277	10.1185992270502	7.33588434179846	Highly Expressed & Consistent (Median > 8, Min > 5, ≥45 samples >5)	12.3141453289365
WFDC21P	10.1111883473934	7.54804084656232	Highly Expressed & Consistent (Median > 8, Min > 5, ≥45 samples >5)	12.4768191915788
LINC-PINT	10.0582862274464	8.87621746724537	Highly Expressed & Consistent (Median > 8, Min > 5, ≥45 samples >5)	11.8554966713825
ENSG00000237250	10.0270413772212	7.63777867735641	Highly Expressed & Consistent (Median > 8, Min > 5, ≥45 samples >5)	11.5884743501716
COPB2-DT	9.99184992708697	7.76344662553133	Highly Expressed & Consistent (Median > 8, Min > 5, ≥45 samples >5)	11.6556847300098
ENSG00000290858	9.82407469321945	7.04597904353965	Highly Expressed & Consistent (Median > 8, Min > 5, ≥45 samples >5)	11.3810144100019
ENSG00000283737	9.77339558794677	7.25538166812757	Highly Expressed & Consistent (Median > 8, Min > 5, ≥45 samples >5)	11.1214391465867
ENSG00000289331	9.69445184563166	6.07376300411103	Highly Expressed & Consistent (Median > 8, Min > 5, ≥45 samples >5)	12.7395076878578
ENSG00000293751	9.68061224452718	8.10866040347175	Highly Expressed & Consistent (Median > 8, Min > 5, ≥45 samples >5)	11.4109332080211
PCBP1-AS1	9.66362242244792	8.00890173725378	Highly Expressed & Consistent (Median > 8, Min > 5, ≥45 samples >5)	10.9809014051228
ENSG00000258125	9.58040329406344	6.36097213134693	Highly Expressed & Consistent (Median > 8, Min > 5, ≥45 samples >5)	10.6981506392928
ENSG00000290385	9.56812759634677	7.17227308950651	Highly Expressed & Consistent (Median > 8, Min > 5, ≥45 samples >5)	11.7467978722809
ENSG00000290937	9.53095355996444	7.48487489880636	Highly Expressed & Consistent (Median > 8, Min > 5, ≥45 samples >5)	11.0855566157079
ENSG00000303528	9.52993686625457	7.63579702298272	Highly Expressed & Consistent (Median > 8, Min > 5, ≥45 samples >5)	10.9363847046615
FAM157C	9.50755964358939	7.03734385872065	Highly Expressed & Consistent (Median > 8, Min > 5, ≥45 samples >5)	11.6145514964245
SDHAP3	9.45985812987252	6.96141912109448	Highly Expressed & Consistent (Median > 8, Min > 5, ≥45 samples >5)	10.9922309569211
ENSG00000304119	9.36974074871345	6.65403419536656	Highly Expressed & Consistent (Median > 8, Min > 5, ≥45 samples >5)	10.8410514913191
ENSG00000282304	9.18039817268087	7.00882203478384	Highly Expressed & Consistent (Median > 8, Min > 5, ≥45 samples >5)	11.2468510898595
LUCAT1	9.14837397450891	6.16432949182939	Highly Expressed & Consistent (Median > 8, Min > 5, ≥45 samples >5)	11.0129465479332
ENSG00000241860	9.06932815557486	6.43642130848835	Highly Expressed & Consistent (Median > 8, Min > 5, ≥45 samples >5)	11.0737603522267
ENSG00000203402	9.01395885414674	6.8971821356446	Highly Expressed & Consistent (Median > 8, Min > 5, ≥45 samples >5)	10.1575512492123
ENSG00000291201	8.97219347473692	6.33885840601879	Highly Expressed & Consistent (Median > 8, Min > 5, ≥45 samples >5)	11.0400882345256
KRT19P2	8.9400056659716	6.40088723876563	Highly Expressed & Consistent (Median > 8, Min > 5, ≥45 samples >5)	10.6074058803217
ENSG00000279962	8.91227504500837	6.04308727658112	Highly Expressed & Consistent (Median > 8, Min > 5, ≥45 samples >5)	10.9710966681522
ENSG00000302628	8.80497831721887	6.98391783510224	Highly Expressed & Consistent (Median > 8, Min > 5, ≥45 samples >5)	11.1479731990815
ENSG00000236385	8.79713031026486	7.59780553431055	Highly Expressed & Consistent (Median > 8, Min > 5, ≥45 samples >5)	9.72913298770447
DLGAP1-AS2	8.73870111146709	7.03234600773972	Highly Expressed & Consistent (Median > 8, Min > 5, ≥45 samples >5)	9.92582501958308
ENSG00000280800	8.6715923650322	5.88639660284591	Highly Expressed & Consistent (Median > 8, Min > 5, ≥45 samples >5)	15.7800069814632
ENSG00000291175	8.66599084699999	7.64998758758887	Highly Expressed & Consistent (Median > 8, Min > 5, ≥45 samples >5)	9.74025167824931
ENSG00000229625	8.6447042717059	6.88277381518245	Highly Expressed & Consistent (Median > 8, Min > 5, ≥45 samples >5)	9.75531366209182
MIR3677HG	8.63838033227182	6.70859941316992	Highly Expressed & Consistent (Median > 8, Min > 5, ≥45 samples >5)	9.7794861941586
ASB16-AS1	8.60069050916813	7.12392406797265	Highly Expressed & Consistent (Median > 8, Min > 5, ≥45 samples >5)	10.1720870286968
NBPF25P	8.59948140205992	7.1623994158834	Highly Expressed & Consistent (Median > 8, Min > 5, ≥45 samples >5)	9.94344908800747
HCG22	8.59043830679859	5.7998833670088	Highly Expressed & Consistent (Median > 8, Min > 5, ≥45 samples >5)	10.9517722285371
ENSG00000293322	8.55690790244592	6.91042073171247	Highly Expressed & Consistent (Median > 8, Min > 5, ≥45 samples >5)	10.2498857907635
POLR2J4	8.51510784360795	6.89105349654162	Highly Expressed & Consistent (Median > 8, Min > 5, ≥45 samples >5)	10.1503493240617
ENSG00000288696	8.49538934806007	6.22802493219617	Highly Expressed & Consistent (Median > 8, Min > 5, ≥45 samples >5)	9.79006016843266
SGSM2-AS1	8.48407532988438	7.0303310677782	Highly Expressed & Consistent (Median > 8, Min > 5, ≥45 samples >5)	9.60282937523525
ENSG00000267002	8.44589821607345	7.41422179944089	Highly Expressed & Consistent (Median > 8, Min > 5, ≥45 samples >5)	9.47288753999211
NEUROG2-AS1	8.43283614448078	6.60770968526273	Highly Expressed & Consistent (Median > 8, Min > 5, ≥45 samples >5)	9.55406066338814
TRIM16L	8.42795476126613	6.62611852489151	Highly Expressed & Consistent (Median > 8, Min > 5, ≥45 samples >5)	9.72966371279476
ENSG00000260167	8.37998373187954	7.01989808139194	Highly Expressed & Consistent (Median > 8, Min > 5, ≥45 samples >5)	9.7006008072035
JPX	8.37400810191318	7.03519571104332	Highly Expressed & Consistent (Median > 8, Min > 5, ≥45 samples >5)	9.59889777230883
ENSG00000203364	8.33755864498226	6.85187299544666	Highly Expressed & Consistent (Median > 8, Min > 5, ≥45 samples >5)	9.57305865047141
ENSG00000268051	8.33111733321297	6.83573419026082	Highly Expressed & Consistent (Median > 8, Min > 5, ≥45 samples >5)	9.67207271906432
HLA-H	8.32474687601137	5.9937411290015	Highly Expressed & Consistent (Median > 8, Min > 5, ≥45 samples >5)	11.4033431618632
DTX2P1-UPK3BP1-PMS2P11	8.29392084230681	6.13735506607097	Highly Expressed & Consistent (Median > 8, Min > 5, ≥45 samples >5)	9.75035441646952
ENSG00000295707	8.28929985821075	6.52282315410309	Highly Expressed & Consistent (Median > 8, Min > 5, ≥45 samples >5)	9.37318904476875
ENSG00000309086	8.20722227839279	6.93546379064602	Highly Expressed & Consistent (Median > 8, Min > 5, ≥45 samples >5)	9.37959854322465
LINC00630	8.20185663582097	5.38238542939377	Highly Expressed & Consistent (Median > 8, Min > 5, ≥45 samples >5)	9.29945469356955
KRT16P3	8.20042266205485	6.66441871125862	Highly Expressed & Consistent (Median > 8, Min > 5, ≥45 samples >5)	9.95806437259006
ENSG00000290928	8.17171440832835	6.50043257003666	Highly Expressed & Consistent (Median > 8, Min > 5, ≥45 samples >5)	9.1516546906836
ENSG00000309051	8.1319251596855	5.78415389322308	Highly Expressed & Consistent (Median > 8, Min > 5, ≥45 samples >5)	9.49770872368395
LIPE-AS1	8.06474726870931	7.15181722177498	Highly Expressed & Consistent (Median > 8, Min > 5, ≥45 samples >5)	10.4935242867111
ENSG00000290978	8.04380474327189	5.49356119748918	Highly Expressed & Consistent (Median > 8, Min > 5, ≥45 samples >5)	10.1905943400771
ENSG00000245025	8.02878525725695	6.53365823219361	Highly Expressed & Consistent (Median > 8, Min > 5, ≥45 samples >5)	9.16146115031504
ENSG00000287277	8.02425650360273	6.08175154807238	Highly Expressed & Consistent (Median > 8, Min > 5, ≥45 samples >5)	9.14570659408087
