## Supplementary Information S4 for "HCG22 as a Non-Invasive Saliva-Based lncRNA Diagnostic Marker for Oral Cancer: Evidence from an Indian Clinical Study"

PRIMER	SEQUENCE
PCBP1-AS1 Fw	ACACAATGTCGGGGATGGAC
PCBP1-AS1 Rv	ACTGAGAGGAGGCGAGTCAT
HLA-H Fw	TGTGGTCGCTGCTGTAATGT
HLA-H Rv	GTCACAAAGGGAAGGCAGGA
HCG22 Fw	AAAGGTGTCCTGGCTAGCAC
HCG22 Rv	ACTCCATCTCTCCAGGTCCC
GAPDH Fw	TTAAAAGCAGCCCTGGTGAC
GAPDH Rv	CTCTGCTCCTCCTGTTCGAC
